# Polygenic prediction of treatment efficacy with causal transfer learning

**DOI:** 10.1101/2025.10.15.25338051

**Authors:** Jiacheng Miao, Jin Mu, Xiaoyu Yang, Jason M. Fletcher, Lauren L. Schmitz, Qiongshi Lu

## Abstract

Therapeutic interventions often exhibit heterogeneous treatment effects (HTE) across individuals. A central goal of precision medicine is to enable personalized treatment recommendations based on patients’ measurable characteristics. Identifying factors that explain HTE is therefore essential. However, detecting HTE remains challenging due to limited sample size in randomized controlled trials (RCTs), often-missing baseline information, and suboptimal statistical methods with limited power. Here, we introduce a principled statistical framework named M-Learner to identify genetically-driven HTE. This approach leverages genetic variation involved in diverse biological pathways influencing drug response, integrates insights from two decades of complex trait genetics, and employs causal transfer learning applicable to both individual-level data and summary statistics. Applying M-Learner to multiple RCTs, we found low bone mineral density as a key determinant of secukinumab efficacy in ankylosing spondylitis, and identified smoker subpopulations adversely affected by a bronchodilator treatment. Our findings demonstrate the utility of genetic variation in HTE inference and make important advances toward the promise of precision medicine.
