## Supplemental Table for "Polygenic prediction of treatment efficacy with causal transfer learning"

### Sheet: Description of tables
Sheet	Description
Supplementary Table 1	Clinical trials related to anti-IL17 used in this study
Supplementary Table 2	70 complex traits used for M-learner-S in anti-IL17 analysis
Supplementary Table 3	M-Learner-S results for AS_ASDAS-CRP
Supplementary Table 4	M-Learner-S results for AS_CRP
Supplementary Table 5	M-Learner-S results for AS_ESR
Supplementary Table 6	Key outcomes for anti-IL17 analysis
Supplementary Table 7	Summary of HTE estimates (95% CI) for Lung Health Study
Supplementary Table 8	M-Learner-I average treatment effect in each groups for Lung Health Study

### Sheet: Supplementary Table 1
Supplementary Table 1. Clinical trials related to IL-17 used in this study
Indication	Study ID	NCT number	sample size
AS	CAIN457F2305	NCT01358175	204
AS	CAIN457F2310	NCT01649375	139
AS	CAIN457F2314	NCT02008916	143
AS	CAIN457F2320	NCT02159053	268
PsA	CAIN457F2306	NCT01392326	336
PsA	CAIN457F2312	NCT01752634	267
PsA	CAIN457F2318	NCT01989468	256
PsA	CAIN457F2336	NCT02294227	227
PsA	CAIN457F2342	NCT02404350	645
PsA	CAIN457F2366	NCT02745080	288
Pso	CAIN457A2302	NCT01365455	471
Pso	CAIN457A2303	NCT01358578	628
Pso	CAIN457A2304	NCT01406938	512
Pso	CAIN457A2223	NCT01537432	26
RA	CAIN457F2206	NCT01359943	176
RA	CAIN457F2208	NCT01426789	80
RA	CAIN457F2302	NCT01377012	272
RA	CAIN457F2309	NCT01350804	207
RA	CAIN457F2311	NCT01770379	110
Refernece for this table: Zhang, Cong, et al. "Response to anti-IL17 therapy in inflammatory disease is not strongly impacted by genetic background." The American Journal of Human Genetics 110.10 (2023): 1817-1824.
The NCT number is National Clinical Trial number of trial on https://clinicaltrials.gov/.

### Sheet: Supplementary Table 2
Supplementary Table 2: 70 complex traits used for M-learner-S in anti-IL17 analysis
trait	type	N	reference
Birth_Weight	Anthropometric	298142	https://www.ncbi.nlm.nih.gov/pubmed/31043758
BMI	Anthropometric	795640	https://www.ncbi.nlm.nih.gov/pubmed/30124842
Bone_Mineral_Density	Anthropometric	32961	http://www.ncbi.nlm.nih.gov/pubmed/22504420
Height	Anthropometric	709706	https://www.ncbi.nlm.nih.gov/pubmed/30124842
Waist-hip_ratio_adj_BMI	Anthropometric	694785	https://academic.oup.com/hmg/article/28/1/166/5098227?login=false
Drinks_per_week	Behavioral	537349	https://www.ncbi.nlm.nih.gov/pubmed/30643251
Cigarettes_per_day	Behavioral	263954	https://www.ncbi.nlm.nih.gov/pubmed/30643251
Educational_Attainment	Behavioral	765283	https://www.nature.com/articles/s41588-022-01016-z
Smoking_Cessation	Behavioral	312821	https://www.ncbi.nlm.nih.gov/pubmed/30643251
Smoking_Initiation	Behavioral	632802	https://www.ncbi.nlm.nih.gov/pubmed/30643251
Age_of_smoking_initiation	Behavioral	321434	https://www.nature.com/articles/s41588-018-0307-5
25_Hydroxyvitamin_D_meta	biomarker	485762	https://pubmed.ncbi.nlm.nih.gov/32242144/
Alanine_aminotransferase	biomarker	318818	https://www.nature.com/articles/s41588-020-00757-z
Albumin	biomarker	291516	https://www.nature.com/articles/s41588-020-00757-z
Alkaline_phosphatase	biomarker	318953	https://www.nature.com/articles/s41588-020-00757-z
Apolipoprotein_A	biomarker	290198	https://www.nature.com/articles/s41588-020-00757-z
Apolipoprotein_B_adjstatins	biomarker	317412	https://www.nature.com/articles/s41588-020-00757-z
Aspartate_aminotransferase	biomarker	317763	https://www.nature.com/articles/s41588-020-00757-z
AST_ALT_ratio	biomarker	317687	https://www.nature.com/articles/s41588-020-00757-z
C_reactive_protein	biomarker	318271	https://www.nature.com/articles/s41588-020-00757-z
Calcium	biomarker	291843	https://www.nature.com/articles/s41588-020-00757-z
Cholesterol_adjstatins	biomarker	318927	https://www.nature.com/articles/s41588-020-00757-z
Creatinine	biomarker	318800	https://www.nature.com/articles/s41588-020-00757-z
Creatinine_in_urine	biomarker	310240	https://www.nature.com/articles/s41588-020-00757-z
Cystatin_C	biomarker	318819	https://www.nature.com/articles/s41588-020-00757-z
Direct_bilirubin	biomarker	271418	https://www.nature.com/articles/s41588-020-00757-z
eGFR	biomarker	318800	https://www.nature.com/articles/s41588-020-00757-z
Gamma_glutamyltransferase	biomarker	318779	https://www.nature.com/articles/s41588-020-00757-z
Glucose	biomarker	291605	https://www.nature.com/articles/s41588-020-00757-z
Glycated_haemoglobin_HbA1c	biomarker	304659	https://www.nature.com/articles/s41588-020-00757-z
HDL_cholesterol	biomarker	291830	https://www.nature.com/articles/s41588-020-00757-z
LDL_direct_adjstatins	biomarker	318340	https://www.nature.com/articles/s41588-020-00757-z
Lipoprotein_A	biomarker	253570	https://www.nature.com/articles/s41588-020-00757-z
Microalbumin_in_urine	biomarker	95811	https://www.nature.com/articles/s41588-020-00757-z
Non_albumin_protein	biomarker	291516	https://www.nature.com/articles/s41588-020-00757-z
Phosphate	biomarker	291391	https://www.nature.com/articles/s41588-020-00757-z
Potassium_in_urine	biomarker	309559	https://www.nature.com/articles/s41588-020-00757-z
SHBG	biomarker	289010	https://www.nature.com/articles/s41588-020-00757-z
Sodium_in_urine	biomarker	309585	https://www.nature.com/articles/s41588-020-00757-z
Total_bilirubin	biomarker	317605	https://www.nature.com/articles/s41588-020-00757-z
Total_protein	biomarker	291516	https://www.nature.com/articles/s41588-020-00757-z
Triglycerides	biomarker	318674	https://www.nature.com/articles/s41588-020-00757-z
Urate	biomarker	318526	https://www.nature.com/articles/s41588-020-00757-z
Urea	biomarker	318724	https://www.nature.com/articles/s41588-020-00757-z
Vitamin_D	biomarker	304818	https://www.nature.com/articles/s41588-020-00757-z
Insulin_like_growth_factor_1	biomarker	317114	https://elifesciences.org/articles/58615
Coronary_Artery_Disease	Cardiovascular	547261	https://pubmed.ncbi.nlm.nih.gov/29212778/
Asthma	Immune	771388	https://www.nature.com/articles/s41467-019-14144-8
Autoimmune_Thyroid_Disease	Immune	725172	https://pubmed.ncbi.nlm.nih.gov/32581359/
Celiac_Disease	Immune	15283	http://www.ncbi.nlm.nih.gov/pubmed/20190752
Crohn_Disease	Immune	40266	https://www.ncbi.nlm.nih.gov/pubmed/28067908
Eczema	Immune	40835	http://www.ncbi.nlm.nih.gov/pubmed/26482879
Inflammatory_Bowel_Disease	Immune	59957	https://www.ncbi.nlm.nih.gov/pubmed/28067908
Multiple_Sclerosis	immune	38582	https://www.nature.com/articles/ng.2770
Primary_Biliary_Cirrhosis	Immune	13239	http://www.ncbi.nlm.nih.gov/pubmed/26394269
Rheumatoid_Arthritis	Immune	58284	http://www.ncbi.nlm.nih.gov/pubmed/24390342
Systemic_Lupus_Erythematosus	Immune	14267	http://www.ncbi.nlm.nih.gov/pubmed/26502338
Type_1_Diabetes	Immune	29652	https://www.nature.com/articles/ng.3245
Ulcerative_Colitis	Immune	45975	https://www.ncbi.nlm.nih.gov/pubmed/28067908
Psoriatic_Arthritis	Immune	2847	https://ard.bmj.com/content/76/Suppl_2/946.2
Psoriasis	Immune	33394	https://www.nature.com/articles/ng.2467
Ankylosing spondylitis	Immune	456348	https://www.nature.com/articles/s41588-021-00954-4
Type2_Diabetes	Metabolic	159208	https://www.ncbi.nlm.nih.gov/pubmed/28566273
Anorexia_Nervosa	Neurological	72517	https://www.ncbi.nlm.nih.gov/pubmed/31308545
Major_Depressive_Disorder	Neurological	500199	https://www.ncbi.nlm.nih.gov/pubmed/30718901
Schizophrenia	Neurological	105318	https://www.ncbi.nlm.nih.gov/pubmed/29483656
Bipolar	Neurological	413466	https://www.nature.com/articles/s41588-021-00857-4
Age_at_Menarche	Reproductive	252514	https://www.ncbi.nlm.nih.gov/pubmed/28436984
Age_at_Natural_Menopause	Reproductive	69360	http://www.ncbi.nlm.nih.gov/pubmed/26414677
Number_of_children	Reproductive	785604	https://www.nature.com/articles/s41562-023-01528-6

### Sheet: Supplementary Table 3
Supplementary Table 3: M-Learner-S results for AS_ASDAS-CRP
trait	oPGSxE	oPGSxE_se	oPGSxE_p	covar_gxe	covar_gxe_se	covar_gxe_p	h2_gxe_obs	h2_gxe_obs_se	h2_gxe_obs_p	h2_add_obs	h2_add_obs_se	h2_add_obs_p
25_Hydroxyvitamin_D_meta	-0.0009	0.0979	0.9929	-0.0003	0.0288	0.9928	0.21	0.534	0.6941	0.0878	0.0192	4.9612e-06
Age_at_Menarche	0.0872	0.0899	0.3318	0.0393	0.0405	0.3317	0.282	0.5753	0.6241	0.2026	0.0142	3.3684e-46
Age_at_Natural_Menopause	0.1866	0.1433	0.1928	0.0657	0.0502	0.1906	0.2106	0.5418	0.6976	0.1241	0.0182	9.0373e-12
Age_of_smoking_initiation	-0.0355	0.1414	0.8016	-0.0072	0.0285	0.8011	0.2587	0.5413	0.6327	0.0408	0.003	1.2227e-42
Alanine_aminotransferase	-0.0423	0.1188	0.7215	-0.0198	0.0555	0.7219	0.3743	0.8871	0.6731	0.2178	0.0267	3.1874e-16
Albumin	0.0522	0.1329	0.6944	0.0227	0.0576	0.6935	0.3743	0.8871	0.6731	0.1893	0.0162	1.0254e-31
Alkaline_phosphatase	-0.0497	0.1229	0.6859	-0.0301	0.0744	0.6858	0.3765	0.884	0.6702	0.3665	0.0509	5.8994e-13
Ankylosing spondylitis	0.3958	0.3639	0.2767	0.0188	0.0165	0.2557	0.2786	0.5386	0.605	0.0022	0.001	0.02421
Anorexia_Nervosa	-0.2149	0.1318	0.103	-0.0866	0.0537	0.107	0.2206	0.5566	0.6918	0.1623	0.0131	2.2883e-35
Apolipoprotein_A	-0.0055	0.1259	0.9649	-0.0028	0.0639	0.9649	0.3733	0.8879	0.6742	0.2589	0.0566	4.7204e-06
Apolipoprotein_B_adjstatins	0.0339	0.1176	0.773	0.0198	0.0686	0.7724	0.3664	0.8973	0.683	0.3421	0.0489	2.7847e-12
Aspartate_aminotransferase	-0.0223	0.1333	0.8673	-0.0109	0.0653	0.8669	0.3743	0.8871	0.6731	0.2411	0.0328	1.9241e-13
AST_ALT_ratio	0.0371	0.1143	0.7453	0.0184	0.0567	0.7454	0.3743	0.8871	0.6731	0.2458	0.0265	1.9845e-20
Asthma	-0.0966	0.114	0.3967	-0.0283	0.0334	0.3973	0.2602	0.5413	0.6307	0.0857	0.0107	9.6017e-16
Autoimmune_Thyroid_Disease	0.0199	0.1233	0.872	0.0085	0.0523	0.8712	0.2758	0.5446	0.6126	0.1824	0.0272	2.1275e-11
Bipolar	0.0624	0.1018	0.5399	0.0156	0.0255	0.5402	0.259	0.5336	0.6274	0.0627	0.0034	5.9849e-74
Birth_Weight	-0.0066	0.1113	0.9527	-0.002	0.0331	0.9527	0.2802	0.5711	0.6237	0.0886	0.0072	1.6579e-34
BMI	0.0285	0.0851	0.7376	0.0131	0.039	0.7374	0.1816	0.5466	0.7398	0.2105	0.0087	8.39e-131
Bone_Mineral_Density	0.4949	0.1335	0.0002	0.2411	0.0668	0.0003	0.2175	0.5406	0.6874	0.2374	0.0237	1.1433e-23
C_reactive_protein	0.0486	0.1227	0.692	0.0241	0.0609	0.6919	0.3739	0.8888	0.6739	0.2466	0.0458	7.5209e-08
Calcium	-0.0877	0.1402	0.5319	-0.0375	0.0589	0.5247	0.3729	0.887	0.6742	0.1827	0.0307	2.6871e-09
Celiac_Disease	0.3557	0.2723	0.1914	0.1527	0.1136	0.1788	0.3849	0.59	0.5142	0.1843	0.0468	8.0734e-05
Cholesterol_adjstatins	-0.0286	0.1131	0.8	-0.0179	0.0704	0.7995	0.3726	0.8908	0.6757	0.3897	0.0586	3.008e-11
Cigarettes_per_day	0.0952	0.1139	0.4034	0.0253	0.0304	0.4044	0.294	0.567	0.6042	0.0707	0.0119	2.567e-09
Coronary_Artery_Disease	0.2475	0.1025	0.0158	0.0573	0.0237	0.0158	0.2776	0.5712	0.627	0.0535	0.005	3.5509e-27
Creatinine	0.0124	0.1401	0.9294	0.0068	0.0763	0.9294	0.3743	0.8871	0.6731	0.2965	0.0264	3.3202e-29
Creatinine_in_urine	0.1556	0.1469	0.2897	0.0425	0.0401	0.2899	0.3743	0.8871	0.6731	0.0745	0.0049	1.0017e-52
Crohn_Disease	0.0772	0.1231	0.5303	0.0489	0.0773	0.5265	0.2639	0.5419	0.6263	0.4017	0.0625	1.3316e-10
Cystatin_C	0.146	0.117	0.2121	0.0829	0.0672	0.2169	0.3741	0.8882	0.6736	0.3228	0.037	2.5326e-18
Direct_bilirubin	0.3974	0.2339	0.0894	0.1153	0.061	0.0588	0.3824	0.8925	0.6683	0.0841	0.0214	8.4275e-05
Drinks_per_week	-0.1107	0.1035	0.2848	-0.0237	0.022	0.2825	0.294	0.5663	0.6036	0.0458	0.0027	2.784e-64
Eczema	-0.5848	0.2655	0.0276	-0.1431	0.0652	0.0283	0.2669	0.5622	0.6349	0.0599	0.0161	0.00020308
Educational_Attainment_EA4	-0.0033	0.0794	0.9666	-0.0012	0.0285	0.9666	0.2403	0.5456	0.6596	0.1292	0.0049	1.452e-150
eGFR	-0.0182	0.1434	0.8987	-0.0097	0.0761	0.8987	0.3743	0.8871	0.6731	0.2822	0.0257	4.1837e-28
Gamma_glutamyltransferase	0.0586	0.1296	0.6511	0.0325	0.0721	0.6516	0.3756	0.8869	0.672	0.3082	0.0342	2.0483e-19
Glucose	0.1235	0.149	0.4069	0.0421	0.0509	0.4075	0.3749	0.8875	0.6727	0.1163	0.0206	1.6946e-08
Glycated_haemoglobin_HbA1c	0.1762	0.1265	0.1638	0.1076	0.0778	0.1666	0.3743	0.8871	0.6731	0.3733	0.0538	3.9617e-12
HDL_cholesterol	-0.0097	0.1214	0.9361	-0.0054	0.0671	0.936	0.3795	0.8986	0.6728	0.3059	0.0495	6.2331e-10
Height	0.0276	0.072	0.7011	0.0204	0.0532	0.7014	0.2128	0.5389	0.6929	0.5443	0.0322	4.9123e-64
Inflammatory_Bowel_Disease	0.1042	0.1135	0.3586	0.0554	0.0602	0.3571	0.2675	0.541	0.621	0.2832	0.0361	4.5285e-15
Insulin_like_growth_factor_1	-0.048	0.0903	0.5952	-0.0228	0.043	0.5956	0.2922	0.574	0.6107	0.2261	0.0209	2.804e-27
LDL_direct_adjstatins	0.0092	0.1167	0.9375	0.0054	0.0684	0.9373	0.3665	0.89	0.6804	0.3454	0.0494	2.7586e-12
Lipoprotein_A	0.0203	0.2267	0.9287	0.0039	0.043	0.9281	0.2885	0.8492	0.7341	0.0366	0.0074	7.5473e-07
Major_Depressive_Disorder	0.0341	0.1104	0.7573	0.0081	0.0261	0.7571	0.2702	0.5392	0.6162	0.0559	0.0028	9.0811e-86
Microalbumin_in_urine	0.069	0.3183	0.8285	0.0078	0.036	0.8279	0.3743	0.8871	0.6731	0.0129	0.0029	9.9051e-06
Multiple_Sclerosis	-0.5792	0.3492	0.0972	-0.6262	0.3995	0.117	1.2192	1.6419	0.4577	1.1687	0.3283	0.00037104
Non_albumin_protein	-0.1159	0.1274	0.363	-0.0584	0.0639	0.3611	0.3743	0.8871	0.6731	0.2537	0.028	1.2918e-19
Number_of_children	-0.0734	0.1229	0.55	-0.0117	0.0196	0.5501	0.2871	0.5669	0.6126	0.0255	0.0014	9.2731e-70
Phosphate	0.1798	0.1245	0.1487	0.0753	0.0524	0.1505	0.3753	0.8876	0.6725	0.1753	0.0217	7.3745e-16
Potassium_in_urine	0.4474	0.19	0.0185	0.1047	0.0456	0.0216	0.3743	0.8871	0.6731	0.0548	0.0064	6.776e-18
Primary_Biliary_Cirrhosis	-0.1822	0.1989	0.3596	-0.1096	0.1195	0.3588	0.0896	0.5571	0.8723	0.362	0.072	4.9584e-07
Psoriasis	0.1262	0.4217	0.7648	0.0887	0.2844	0.7553	1.0967	1.6747	0.5126	0.4939	0.1519	0.0011479
Psoriatic_Arthritis	-0.6466	0.3613	0.0735	-0.5392	0.2867	0.06	-0.1262	0.6254	0.8401	0.6954	0.2343	0.0029921
Rheumatoid_Arthritis	0.0796	0.1791	0.6568	0.0322	0.0715	0.6524	0.2589	0.5725	0.6511	0.1638	0.04	4.3064e-05
Schizophrenia	-0.0625	0.0943	0.5076	-0.0396	0.0597	0.5075	0.2842	0.5693	0.6176	0.4011	0.021	1.0749e-81
SHBG	-0.0408	0.1485	0.7838	-0.0221	0.0802	0.7826	0.3684	0.8924	0.6797	0.2949	0.0325	1.2959e-19
Smoking_Cessation	-0.0051	0.1449	0.9719	-0.0009	0.0247	0.9719	0.28	0.5647	0.6201	0.0291	0.0025	3.9428e-32
Smoking_Initiation	-0.1004	0.0927	0.2787	-0.0251	0.0232	0.2781	0.3458	0.5495	0.5292	0.0626	0.0029	2.215e-100
Sodium_in_urine	-0.0225	0.154	0.884	-0.0063	0.0429	0.8839	0.3743	0.8871	0.6731	0.0776	0.0054	2.3751e-46
Systemic_Lupus_Erythematosus	-0.033	0.1687	0.8447	-0.0228	0.1165	0.8446	0.2371	0.5294	0.6542	0.4781	0.1603	0.0028594
Total_bilirubin	0.2766	0.1984	0.1632	0.1046	0.0701	0.1353	0.3812	0.8999	0.6719	0.1431	0.0313	4.7685e-06
Total_protein	-0.0754	0.1169	0.5189	-0.0363	0.0561	0.517	0.3743	0.8871	0.6731	0.232	0.0228	2.8217e-24
Triglycerides	0.0576	0.1492	0.6994	0.0328	0.0845	0.6978	0.386	0.8872	0.6635	0.3243	0.0692	2.7519e-06
Type_1_Diabetes	0.624	0.6749	0.3552	0.807	0.867	0.3519	1.3394	1.6792	0.4251	1.6726	0.7798	0.031956
Type2_Diabetes	-0.0387	0.1478	0.7932	-0.0093	0.0356	0.7933	0.2766	0.5769	0.6316	0.058	0.0074	5.2431e-15
Ulcerative_Colitis	0.1203	0.1521	0.4291	0.0531	0.0675	0.4312	0.2724	0.5423	0.6154	0.1952	0.0327	2.4456e-09
Urate	0.0655	0.1303	0.6154	0.0377	0.0741	0.6109	0.3264	0.8921	0.7144	0.3314	0.0606	4.6201e-08
Urea	0.1098	0.1431	0.443	0.0445	0.0577	0.4414	0.3743	0.8871	0.6731	0.1639	0.0155	3.5567e-26
Vitamin_D	-0.1358	0.1352	0.3151	-0.0513	0.0512	0.3161	0.376	0.8881	0.672	0.1428	0.0337	2.2085e-05
Waist-hip_ratio_adj_BMI	-0.0011	0.0958	0.9904	-0.0004	0.0299	0.9904	0.2816	0.5727	0.6229	0.0973	0.0109	4.5885e-19

### Sheet: Supplementary Table 4
Supplementary Table 4: M-Learner-S results for AS_CRP
trait	oPGSxE	oPGSxE_se	oPGSxE_p	covar_gxe	covar_gxe_se	covar_gxe_p	h2_gxe_obs	h2_gxe_obs_se	h2_gxe_obs_p	h2_add_obs	h2_add_obs_se	h2_add_obs_p
25_Hydroxyvitamin_D_meta	-0.0277	0.1006	0.78329	-0.0082	0.0296	0.78159	0.7179	0.5402	0.1839	0.0877	0.0192	4.9689e-06
Age_at_Menarche	-0.0693	0.0923	0.45305	-0.0312	0.0413	0.45021	0.7483	0.5419	0.1673	0.2028	0.0142	2.3435e-46
Age_at_Natural_Menopause	0.1098	0.159	0.48958	0.0387	0.0558	0.48776	0.5838	0.5547	0.2927	0.1242	0.0182	9.0854e-12
Age_of_smoking_initiation	-0.1244	0.1421	0.38138	-0.0252	0.0286	0.37922	0.7709	0.5352	0.1497	0.0409	0.003	5.3582e-43
Alanine_aminotransferase	0.0604	0.1316	0.64642	0.0281	0.0615	0.64731	2.0899	0.9139	0.0222	0.2172	0.0266	2.9045e-16
Albumin	0.0344	0.1384	0.80362	0.015	0.0602	0.80368	2.0899	0.9139	0.0222	0.189	0.0162	1.9476e-31
Alkaline_phosphatase	-0.0767	0.1176	0.51421	-0.0464	0.0715	0.51617	2.0803	0.9081	0.022	0.3662	0.0515	1.1911e-12
Ankylosing spondylitis	0.0397	0.3858	0.91799	0.0019	0.0182	0.9174	0.7697	0.5265	0.1438	0.0022	0.001	0.025434
Anorexia_Nervosa	-0.0807	0.1264	0.52288	-0.0325	0.0509	0.52301	0.6441	0.547	0.2389	0.1623	0.0131	1.8842e-35
Apolipoprotein_A	0.2434	0.142	0.086547	0.1236	0.0736	0.093113	2.087	0.9108	0.0219	0.2578	0.0571	6.4045e-06
Apolipoprotein_B_adjstatins	0.0464	0.1245	0.70932	0.0272	0.0729	0.70939	2.09	0.9042	0.0208	0.3429	0.0494	3.7525e-12
Aspartate_aminotransferase	0.0418	0.1335	0.75447	0.0205	0.0656	0.75479	2.0899	0.9139	0.0222	0.241	0.0327	1.7742e-13
AST_ALT_ratio	-0.0567	0.1425	0.69081	-0.0281	0.0705	0.69058	2.0899	0.9139	0.0222	0.2453	0.0265	2.0778e-20
Asthma	-0.1327	0.1156	0.25095	-0.0388	0.0339	0.25242	0.7513	0.5377	0.1623	0.0857	0.0107	1.0122e-15
Autoimmune_Thyroid_Disease	-0.009	0.1174	0.93887	-0.0038	0.0499	0.93858	0.7539	0.5329	0.1571	0.1821	0.0272	2.2064e-11
Bipolar	0.1355	0.099	0.17121	0.034	0.0249	0.17282	0.8431	0.5364	0.116	0.0628	0.0034	2.2398e-74
Birth_Weight	-0.0374	0.1187	0.75268	-0.0111	0.0353	0.75238	0.771	0.5396	0.153	0.0886	0.0073	2.5522e-34
BMI	0.0112	0.081	0.88959	0.0052	0.0372	0.88956	0.6552	0.5623	0.2439	0.2106	0.0086	1.7566e-131
Bone_Mineral_Density	0.649	0.1358	1.7683e-06	0.3162	0.0675	2.7805e-06	0.6912	0.557	0.2147	0.2373	0.0236	1.0568e-23
C_reactive_protein	0.0134	0.1308	0.91836	0.0067	0.0649	0.91833	2.1016	0.909	0.0208	0.2466	0.0458	7.4545e-08
Calcium	-0.0051	0.1237	0.96722	-0.0022	0.0527	0.96715	2.0903	0.9127	0.022	0.1823	0.0307	2.7703e-09
Celiac_Disease	0.172	0.2477	0.48744	0.0741	0.1042	0.47741	0.6293	0.6258	0.3146	0.1853	0.0468	7.5711e-05
Cholesterol_adjstatins	0.1099	0.1188	0.35497	0.0685	0.0743	0.35663	2.089	0.91	0.0217	0.3888	0.0589	3.9693e-11
Cigarettes_per_day	0.1682	0.1106	0.12834	0.0447	0.0297	0.13205	0.7705	0.5376	0.1518	0.0707	0.0119	2.5889e-09
Coronary_Artery_Disease	0.1516	0.1063	0.15384	0.0351	0.0248	0.15638	0.7662	0.5422	0.1576	0.0536	0.005	3.11e-27
Creatinine	-0.0577	0.1257	0.64638	-0.0314	0.0682	0.64525	2.0899	0.9139	0.0222	0.2965	0.0257	9.2562e-31
Creatinine_in_urine	0.2285	0.1754	0.19255	0.0625	0.0479	0.19237	2.0899	0.9139	0.0222	0.0748	0.0049	8.9901e-53
Crohn_Disease	0.0136	0.1137	0.90446	0.0087	0.072	0.90435	0.8108	0.5252	0.1226	0.4021	0.0621	9.8215e-11
Cystatin_C	0.0205	0.1455	0.88825	0.0116	0.0825	0.88798	2.0883	0.9104	0.0218	0.3231	0.0366	9.8741e-19
Direct_bilirubin	0.1271	0.206	0.53723	0.0368	0.0616	0.55021	2.0763	0.8934	0.0201	0.0838	0.0216	0.00010492
Drinks_per_week	-0.0951	0.1048	0.3645	-0.0203	0.0224	0.36361	0.7705	0.5377	0.1519	0.0458	0.0027	2.5956e-64
Eczema	-0.4181	0.2666	0.11686	-0.1023	0.0655	0.11802	0.7623	0.5426	0.16	0.0599	0.0161	0.0002007
Educational_Attainment_EA4	-0.0728	0.078	0.35042	-0.0262	0.028	0.34956	0.7493	0.5296	0.1571	0.1292	0.005	6.0949e-150
eGFR	0.0383	0.1276	0.76394	0.0204	0.0676	0.76345	2.0899	0.9139	0.0222	0.2821	0.025	1.6276e-29
Gamma_glutamyltransferase	0.0453	0.1374	0.74162	0.0251	0.0763	0.74222	2.0968	0.9217	0.0229	0.307	0.0341	2.1105e-19
Glucose	-0.1098	0.1473	0.45623	-0.0374	0.0499	0.45353	2.0909	0.9137	0.0221	0.1162	0.0207	1.92e-08
Glycated_haemoglobin_HbA1c	-0.1833	0.1204	0.12795	-0.112	0.0756	0.13838	2.0899	0.9139	0.0222	0.3733	0.054	4.8172e-12
HDL_cholesterol	0.1754	0.1505	0.24372	0.0967	0.0825	0.2414	2.0911	0.9062	0.021	0.3038	0.0512	2.9684e-09
Height	-0.0099	0.0826	0.9049	-0.0073	0.0608	0.90476	0.6425	0.5578	0.2493	0.5433	0.0324	5.9588e-63
Inflammatory_Bowel_Disease	0.0718	0.1156	0.53476	0.0382	0.0617	0.53568	0.8128	0.5245	0.1212	0.2833	0.0359	2.7601e-15
Insulin_like_growth_factor_1	0.0366	0.1021	0.71979	0.0174	0.0484	0.71878	0.7619	0.539	0.1575	0.2259	0.0209	2.4179e-27
LDL_direct_adjstatins	0.0508	0.1194	0.6706	0.0298	0.07	0.67013	2.0895	0.9062	0.0211	0.3447	0.0496	3.6254e-12
Lipoprotein_A	0.013	0.1895	0.94536	0.0025	0.0362	0.94518	1.5223	0.7994	0.0569	0.0367	0.0075	9.2606e-07
Major_Depressive_Disorder	-0.11	0.1043	0.29178	-0.026	0.0246	0.29105	0.7401	0.5353	0.1667	0.0559	0.0028	1.4422e-85
Microalbumin_in_urine	-0.1006	0.3383	0.76606	-0.0115	0.038	0.76272	2.0899	0.9139	0.0222	0.013	0.0029	5.4426e-06
Multiple_Sclerosis	-0.4029	0.3739	0.28116	-0.4355	0.4125	0.29107	-2.3954	1.514	0.1136	1.1682	0.3322	0.00043699
Non_albumin_protein	-0.0919	0.1385	0.50716	-0.0463	0.07	0.50857	2.0899	0.9139	0.0222	0.2538	0.0281	1.4798e-19
Number_of_children	0.1425	0.1106	0.19755	0.0228	0.0176	0.1955	0.775	0.5363	0.1485	0.0255	0.0014	8.1585e-70
Phosphate	-0.1193	0.1468	0.41645	-0.0499	0.0612	0.41472	2.0893	0.9116	0.0219	0.1752	0.0217	7.8604e-16
Potassium_in_urine	0.3445	0.2195	0.11659	0.0807	0.0524	0.12363	2.0899	0.9139	0.0222	0.0549	0.0064	6.0847e-18
Primary_Biliary_Cirrhosis	-0.0731	0.1683	0.6638	-0.044	0.1009	0.66257	0.5249	0.5563	0.3453	0.3626	0.072	4.7149e-07
Psoriasis	0.6721	0.3793	0.076418	0.4748	0.2628	0.070832	-2.6899	1.5581	0.0843	0.4991	0.149	0.00081138
Psoriatic_Arthritis	-0.3536	0.3316	0.28636	-0.2932	0.2739	0.28447	0.2697	0.5663	0.6338	0.6876	0.2328	0.0031467
Rheumatoid_Arthritis	-0.081	0.1396	0.56172	-0.0328	0.0552	0.55278	0.699	0.5398	0.1954	0.1639	0.04	4.2223e-05
Schizophrenia	-0.0691	0.0989	0.48503	-0.0438	0.0624	0.48298	0.5965	0.5684	0.294	0.4012	0.0209	3.7338e-82
SHBG	-0.0327	0.116	0.77834	-0.0177	0.0628	0.77767	2.0883	0.9148	0.0224	0.295	0.0323	6.1337e-20
Smoking_Cessation	-0.0619	0.137	0.65153	-0.0106	0.0234	0.65171	0.767	0.5372	0.1534	0.0292	0.0025	2.9838e-32
Smoking_Initiation	-0.0161	0.0934	0.86319	-0.004	0.0234	0.86311	0.7915	0.5674	0.163	0.0626	0.003	1.6791e-99
Sodium_in_urine	0.2305	0.1845	0.21151	0.0644	0.0517	0.21278	2.0899	0.9139	0.0222	0.0779	0.0056	1.1233e-44
Systemic_Lupus_Erythematosus	0.0547	0.1747	0.7541	0.0378	0.1151	0.74254	0.7104	0.5267	0.1774	0.4777	0.1603	0.0028757
Total_bilirubin	0.236	0.1774	0.18337	0.089	0.0702	0.20507	2.0815	0.8874	0.019	0.1422	0.0317	7.1593e-06
Total_protein	-0.0513	0.1488	0.7302	-0.0247	0.0715	0.72967	2.0899	0.9139	0.0222	0.2317	0.0228	3.347e-24
Triglycerides	-0.0113	0.1567	0.94268	-0.0064	0.0879	0.94176	2.0959	0.9125	0.0216	0.3245	0.0692	2.7767e-06
Type_1_Diabetes	0.0696	0.3512	0.84283	0.09	0.4432	0.83907	-2.1711	1.7004	0.2017	1.671	0.7887	0.03411
Type2_Diabetes	-0.081	0.1525	0.59527	-0.0195	0.0366	0.59463	0.7672	0.5412	0.1563	0.0579	0.0074	6.5404e-15
Ulcerative_Colitis	0.1134	0.1571	0.47056	0.0501	0.0695	0.47095	0.8138	0.5302	0.1248	0.1952	0.0327	2.3489e-09
Urate	0.1653	0.1311	0.20731	0.0951	0.0782	0.22395	2.1025	0.8972	0.0191	0.331	0.0608	5.1818e-08
Urea	0.0515	0.14	0.71275	0.0209	0.0568	0.7129	2.0899	0.9139	0.0222	0.1646	0.0155	2.2039e-26
Vitamin_D	-0.1957	0.1576	0.21439	-0.074	0.0584	0.20526	2.0853	0.9136	0.0225	0.1429	0.0337	2.2053e-05
Waist-hip_ratio_adj_BMI	-0.0102	0.0846	0.90388	-0.0032	0.0264	0.90372	0.7653	0.5402	0.1566	0.0974	0.0109	4.1651e-19

### Sheet: Supplementary Table 5
Supplementary Table 5: M-Learner-S results for AS_ESR
trait	oPGSxE	oPGSxE_se	oPGSxE_p	covar_gxe	covar_gxe_se	covar_gxe_p	h2_gxe_obs	h2_gxe_obs_se	h2_gxe_obs_p	h2_add_obs	h2_add_obs_se	h2_add_obs_p
25_Hydroxyvitamin_D_meta	0.0285	0.0963	0.7669	0.0085	0.0279	0.7622	-0.2116	0.5936	0.7214	0.0877	0.0192	5.0138e-06
Age_at_Menarche	-0.0061	0.0907	0.9464	-0.0027	0.0408	0.9464	-0.3037	0.5295	0.5662	0.2028	0.0142	2.5132e-46
Age_at_Natural_Menopause	-0.176	0.1505	0.2424	-0.062	0.0527	0.2398	-0.2143	0.5777	0.7106	0.124	0.0182	9.9268e-12
Age_of_smoking_initiation	-0.127	0.1453	0.3819	-0.0257	0.0293	0.3807	-0.3549	0.5595	0.5258	0.0408	0.003	1.2243e-42
Alanine_aminotransferase	0.2661	0.122	0.0292	0.1242	0.0585	0.0337	0.0002	1.1107	0.9999	0.2178	0.0266	2.376e-16
Albumin	-0.1315	0.1413	0.352	-0.0573	0.0615	0.3513	0.0002	1.1107	0.9999	0.1899	0.0162	1.3095e-31
Alkaline_phosphatase	-0.1907	0.1166	0.102	-0.1156	0.0717	0.1069	0.003	1.1063	0.9978	0.3673	0.0516	1.0506e-12
Ankylosing spondylitis	-0.4276	0.3859	0.2678	-0.02	0.0169	0.2373	-0.2944	0.5543	0.5954	0.0022	0.001	0.028361
Anorexia_Nervosa	-0.0769	0.1584	0.6274	-0.031	0.0636	0.6266	-0.2979	0.5656	0.5984	0.1622	0.0131	2.6935e-35
Apolipoprotein_A	0.093	0.1831	0.6117	0.0474	0.0936	0.6124	-0.002	1.0964	0.9986	0.2604	0.0592	1.1076e-05
Apolipoprotein_B_adjstatins	0.0405	0.1259	0.7477	0.0237	0.0733	0.7464	-0.0087	1.1016	0.9937	0.3426	0.0491	3.0768e-12
Aspartate_aminotransferase	0.3816	0.2136	0.074	0.1874	0.106	0.077	0.0002	1.1107	0.9999	0.2412	0.0328	1.8616e-13
AST_ALT_ratio	-0.1022	0.1876	0.5859	-0.0507	0.0933	0.5866	0.0002	1.1107	0.9999	0.2462	0.0265	1.7095e-20
Asthma	0.0357	0.1151	0.7564	0.0105	0.0335	0.7546	-0.3337	0.5816	0.5662	0.0857	0.0107	8.5432e-16
Autoimmune_Thyroid_Disease	0.0093	0.1294	0.9428	0.004	0.0547	0.9423	-0.3312	0.5616	0.5554	0.1824	0.0275	3.4632e-11
Bipolar	-0.1373	0.1189	0.2482	-0.0344	0.0297	0.2466	-0.3642	0.5399	0.4999	0.0628	0.0035	1.0213e-73
Birth_Weight	-0.1464	0.1192	0.2195	-0.0436	0.0353	0.2173	-0.3318	0.5341	0.5344	0.0886	0.0072	1.3746e-34
BMI	0.0307	0.0857	0.7203	0.0141	0.0393	0.72	-0.314	0.5848	0.5914	0.2106	0.0086	5.6505e-132
Bone_Mineral_Density	0.2806	0.1412	0.0469	0.1366	0.0681	0.0448	-0.3208	0.5706	0.5739	0.2368	0.0236	1.3115e-23
C_reactive_protein	0.2252	0.1417	0.112	0.1118	0.0695	0.1076	0.0097	1.1074	0.993	0.2465	0.0458	7.5059e-08
Calcium	-0.1351	0.1613	0.4024	-0.0578	0.0693	0.4043	0.0005	1.1094	0.9996	0.1828	0.0306	2.3968e-09
Celiac_Disease	0.0298	0.2445	0.9031	0.0127	0.1045	0.9029	-0.342	0.6193	0.5808	0.1836	0.0461	6.8903e-05
Cholesterol_adjstatins	0.0546	0.1372	0.6908	0.0341	0.0854	0.6893	-0.0026	1.1045	0.9981	0.3913	0.0589	3.0305e-11
Cigarettes_per_day	0.1766	0.1115	0.113	0.047	0.0306	0.1249	-0.3494	0.5399	0.5176	0.0707	0.0119	2.5405e-09
Coronary_Artery_Disease	0.0842	0.0991	0.3953	0.0195	0.0228	0.3918	-0.3115	0.5305	0.5571	0.0535	0.005	3.1654e-27
Creatinine	0.0159	0.1547	0.9182	0.0087	0.0843	0.9182	0.0002	1.1107	0.9999	0.2968	0.0256	3.7886e-31
Creatinine_in_urine	0.284	0.1916	0.1382	0.0777	0.0524	0.1382	0.0002	1.1107	0.9999	0.0748	0.0049	3.7373e-53
Crohn_Disease	-0.1671	0.1212	0.168	-0.1059	0.0783	0.1759	-0.3636	0.5411	0.5015	0.4015	0.0624	1.2543e-10
Cystatin_C	0.0233	0.1765	0.8947	0.0133	0.1002	0.8946	0.0036	1.1027	0.9974	0.3235	0.0364	5.6627e-19
Direct_bilirubin	0.3167	0.2662	0.2341	0.092	0.0769	0.2314	0.002	1.1147	0.9986	0.0844	0.0214	8.0277e-05
Drinks_per_week	0.1779	0.1141	0.119	0.0381	0.0245	0.1194	-0.3494	0.54	0.5177	0.0458	0.0027	4.7139e-64
Eczema	-0.6844	0.2485	0.0059	-0.1674	0.0566	0.0031	-0.3378	0.5421	0.5333	0.0598	0.0161	0.0002045
Educational_Attainment_EA4	-0.0856	0.09	0.3417	-0.0308	0.0323	0.3409	-0.319	0.5649	0.5723	0.1292	0.0049	1.4902e-151
eGFR	-0.0385	0.1575	0.8067	-0.0205	0.0837	0.8068	0.0002	1.1107	0.9999	0.2824	0.0249	6.9585e-30
Gamma_glutamyltransferase	0.2073	0.139	0.1358	0.1152	0.0757	0.128	0.0066	1.0987	0.9952	0.3086	0.0342	1.7485e-19
Glucose	-0.0404	0.1817	0.8239	-0.0138	0.0619	0.8235	0.0008	1.1036	0.9994	0.1165	0.0207	1.9183e-08
Glycated_haemoglobin_HbA1c	-0.0697	0.1643	0.6716	-0.0425	0.0999	0.6702	0.0002	1.1107	0.9999	0.3728	0.054	5.0413e-12
HDL_cholesterol	-0.0267	0.1633	0.8699	-0.0148	0.0905	0.87	0.0073	1.0985	0.9947	0.3068	0.0526	5.6316e-09
Height	-0.1982	0.0818	0.0153	-0.1462	0.0603	0.0154	-0.3038	0.5662	0.5916	0.5435	0.0323	1.9305e-63
Inflammatory_Bowel_Disease	-0.0688	0.1275	0.5895	-0.0366	0.0678	0.5893	-0.3685	0.5436	0.4978	0.283	0.0361	4.259e-15
Insulin_like_growth_factor_1	-0.186	0.0887	0.036	-0.0885	0.0427	0.0383	-0.3291	0.5356	0.539	0.2262	0.0209	3.2664e-27
LDL_direct_adjstatins	0.0467	0.1321	0.7236	0.0275	0.0774	0.7223	-0.0087	1.1038	0.9937	0.3466	0.0496	2.8692e-12
Lipoprotein_A	-0.2046	0.1959	0.2963	-0.0392	0.0377	0.2986	0.3426	0.9278	0.7119	0.0367	0.0074	7.9394e-07
Major_Depressive_Disorder	-0.0328	0.0991	0.7404	-0.0078	0.0234	0.7401	-0.2953	0.5531	0.5934	0.056	0.0028	3.637e-86
Microalbumin_in_urine	0.4967	0.4721	0.2927	0.0568	0.0543	0.2952	0.0002	1.1107	0.9999	0.0131	0.0028	3.7e-06
Multiple_Sclerosis	-0.3418	0.3414	0.3167	-0.3708	0.3768	0.3251	-1.7189	2.0291	0.3969	1.1767	0.331	0.00037789
Non_albumin_protein	0.2464	0.2151	0.252	0.1241	0.1077	0.2493	0.0002	1.1107	0.9999	0.2535	0.028	1.2423e-19
Number_of_children	-0.1146	0.1109	0.3015	-0.0183	0.0177	0.3004	-0.3455	0.5382	0.5209	0.0255	0.0014	1.1324e-69
Phosphate	-0.159	0.1614	0.3245	-0.0666	0.0672	0.3218	0.0007	1.1037	0.9995	0.1756	0.0217	5.7902e-16
Potassium_in_urine	0.5066	0.355	0.1535	0.1188	0.085	0.1623	0.0002	1.1107	0.9999	0.055	0.0063	4.5296e-18
Primary_Biliary_Cirrhosis	-0.1257	0.2111	0.5517	-0.0757	0.1235	0.5398	-0.1679	0.5899	0.7759	0.3631	0.0719	4.3977e-07
Psoriasis	0.7297	0.5316	0.1698	0.5104	0.3239	0.1151	-1.7008	1.9799	0.3903	0.4892	0.1519	0.0012771
Psoriatic_Arthritis	-0.2907	0.3405	0.3932	-0.2412	0.2796	0.3883	-0.1313	0.6939	0.8499	0.6885	0.2343	0.0032922
Rheumatoid_Arthritis	-0.0465	0.158	0.7685	-0.0188	0.0621	0.7621	-0.2764	0.5284	0.6009	0.1637	0.04	4.2495e-05
Schizophrenia	-0.181	0.1171	0.1221	-0.1146	0.0735	0.1188	-0.2395	0.5765	0.6778	0.4013	0.021	1.426e-81
SHBG	0.0276	0.1282	0.8296	0.015	0.0695	0.8294	-0.0013	1.0959	0.999	0.2945	0.0321	4.7532e-20
Smoking_Cessation	0.0131	0.1435	0.9273	0.0022	0.0245	0.9272	-0.3475	0.5394	0.5194	0.0292	0.0025	1.8087e-32
Smoking_Initiation	0.1454	0.0998	0.1449	0.0364	0.025	0.1452	-0.3008	0.6076	0.6205	0.0626	0.003	2.2539e-99
Sodium_in_urine	0.6058	0.1963	0.002	0.1687	0.0546	0.002	0.0002	1.1107	0.9999	0.0776	0.0055	1.0102e-44
Systemic_Lupus_Erythematosus	-0.0641	0.2659	0.8094	-0.0444	0.1715	0.7957	-0.3243	0.582	0.5773	0.4795	0.1602	0.0027511
Total_bilirubin	0.3172	0.2945	0.2814	0.1201	0.1126	0.2859	0.0064	1.1134	0.9954	0.1434	0.0312	4.2443e-06
Total_protein	0.1523	0.2167	0.4822	0.0733	0.1039	0.4802	0.0002	1.1107	0.9999	0.2319	0.0228	3.1678e-24
Triglycerides	0.1249	0.1597	0.4342	0.0711	0.0862	0.409	0.0151	1.097	0.989	0.3243	0.0692	2.7639e-06
Type_1_Diabetes	-0.1992	0.4155	0.6315	-0.2576	0.4578	0.5737	-3.3964	1.6927	0.0448	1.671	0.7799	0.032159
Type2_Diabetes	-0.0696	0.1318	0.5978	-0.0167	0.0317	0.5977	-0.3413	0.5315	0.5208	0.0579	0.0074	5.2012e-15
Ulcerative_Colitis	0.0488	0.1603	0.761	0.0215	0.0705	0.76	-0.369	0.537	0.4919	0.1949	0.0327	2.4012e-09
Urate	-0.0632	0.1895	0.7388	-0.0364	0.1081	0.7365	-0.0696	1.119	0.9504	0.3311	0.0604	4.2522e-08
Urea	0.1411	0.1553	0.3636	0.0572	0.063	0.364	0.0002	1.1107	0.9999	0.1643	0.0154	1.4336e-26
Vitamin_D	-0.0135	0.1545	0.9305	-0.0051	0.0581	0.9302	0.0016	1.1052	0.9989	0.1429	0.0337	2.2024e-05
Waist-hip_ratio_adj_BMI	-0.0188	0.1	0.8508	-0.0059	0.0311	0.8506	-0.3436	0.5329	0.5191	0.0973	0.0109	3.5764e-19

### Sheet: Supplementary Table 6
Supplementary Table 6. Key outcomes for anti-IL17 analysis
trait	trait_abbrev
Ankylosing spondylitis disease activity score with CRP x secukinumab treatment interaction in ankylosing spondylitis	AS_ASDAS-CRP
C-reactive protein levels x secukinumab treatment interaction in ankylosing spondylitis	AS_CRP
Erythrocyte sedimentation rate x secukinumab treatment interaction in ankylosing spondylitis	AS_ESR
Disease activity-28 score with CRP x secukinumab treatment interaction in psoriatic arthritis	PsA_DAS28CRP
Psoriasis area and severity index x secukinumab treatment interaction in psoriasis	PsO_PASI
Disease activity-28 score with CRP x secukinumab treatment interaction in rheumatoid arthritis	RA_DAS28CRP

### Sheet: Supplementary Table 7
Supplementary Table 7: Summary of HTE estimates (95% CI) for Lung Health Study
Method	Estimate	CI lower	CI upper	P value
Single-outcome PRS	0.00623224	-0.0149873	0.0274518	0.564714
PRSPGx	3.614e-06	-5.96277e-06	1.31908e-05	0.4562
CausalML(Non-genetic)	0.0426491	-0.654168	0.739466	0.904514
M-Learner	0.695871	0.278498	1.11324	0.00108394

### Sheet: Supplementary Table 8
Supplementary Table 8:M-Learner-I average treatment effect in each groups for Lung Health Study
Group	Estimate	CI lower	CI upper	P value
Low PES	-0.0716455	-0.113393	-0.0298976	0.000769377
Medium PES	-0.00720623	-0.0515619	0.0371495	0.750163
High PES	0.019912	-0.0243294	0.0641534	0.377704
